# Quarantine and testing strategies to ameliorate transmission due to travel during the COVID-19 pandemic: a modelling study

**DOI:** 10.1101/2021.04.25.21256082

**Authors:** Chad R. Wells, Abhishek Pandey, Meagan C. Fitzpatrick, William S. Crystal, Burton H. Singer, Seyed M. Moghadas, Alison P. Galvani, Jeffrey P. Townsend

## Abstract

**Background:** Numerous countries imposed strict travel restrictions, contributing to the large socioeconomic burden during the COVID-19 pandemic. The long quarantines that apply to contacts of cases may be excessive for travel policy.

**Methods:** We developed an approach to evaluate imminent countrywide COVID-19 infections after 0–14-day quarantine and testing. We identified the minimum travel quarantine duration such that the infection rate within the destination country did not increase compared to a travel ban, defining this minimum quarantine as “sufficient.”

**Findings:** We present a generalised analytical framework and a specific case study of the epidemic situation on November 21, 2021, for application to 26 European countries. For most origin-destination country pairs, a three-day or shorter quarantine with RT-PCR or antigen testing on exit suffices. Adaptation to the European Union traffic-light risk stratification provided a simplified policy tool. Our analytical approach provides guidance for travel policy during all phases of pandemic diseases.

**Interpretation:** For nearly half of origin-destination country pairs analysed, travel can be permitted in the absence of quarantine and testing. For the majority of pairs requiring controls, a short quarantine with testing could be as effective as a complete travel ban. The estimated travel quarantine durations are substantially shorter than those specified for traced contacts.

**Funding:** EasyJet (JPT and APG), the Elihu endowment (JPT), the Burnett and Stender families’ endowment (APG), the Notsew Orm Sands Foundation (JPT and APG), the National Institutes of Health (MCF), Canadian Institutes of Health Research (SMM) and Natural Sciences and Engineering Research Council of Canada EIDM-MfPH (SMM).

**Research in context:** *Evidence before this study:* Evidence from early in the pandemic indicates that border closures at the epicentre slowed global dissemination of COVID-19. As community transmission became established in many nations, studies have suggested that the benefit of strict border closures in mitigating the transmission of disease from travellers diminished. Research for community settings has shown that testing later during quarantine, rather than upon entry into quarantine, can substantially shorten the duration of quarantine needed to reduce post-quarantine transmission. In particular for international air travellers, a 14-day quarantine can effectively be shortened to five or seven days. The number of infectious COVID-19 cases that escape from these quarantines depends on the prevalence of disease in the country the traveller originated as well as the travel volume into the country.

*Added value of this study:* We developed a framework to identify quarantine and testing strategies that enable travel from specific origins without increasing their infection rates per capita within destinations. No prior study has evaluated the appropriate duration of quarantine necessary to prevent any rise in infection rates per capita in the destination countries as a result of travel. By accounting for prevalence, daily incidence, vaccine coverage, immunity, age demographics, and travel flow between countries, we quantified the contribution of travel towards within-country the imminent infections in the destination country under different quarantine and testing strategies. For travel between 26 European countries, our results for the pandemic situation observed on November 21, 2021 demonstrate that there are often less burdensome quarantine and testing strategies that can serve as effective alternatives to strict border closure. Specifically, these estimated sufficient quarantine durations are especially dependent on COVID-19 prevalence and immunity within the two countries. We also found that asymmetry in the travel flow, just not the volume of travel flow, can also influence the estimated sufficient quarantine durations. Using data on variants of concern, including Omicron, we found that the adequacy of a border control strategy to limit variant spread depends strongly on the geographical distribution of the variant. While our results pertain to European countries, we also provide an interactive spreadsheet that can be used to determine appropriate quarantine durations between any two countries. Moreover, our framework can also be applied at any spatial or population scale within which movement restrictions could feasibly be implemented.

*Implications of all available evidence:* Travel quarantine and testing strategies can effectively mitigate importation and onward transmission within a country. Identifying sufficient strategies can allow countries to permit travel to and from other countries, without risking a short-term increase in infection rates. As long as the community transmission is occurring, the long-term epidemic trend within the destination country is more apt to be determined by other disease control measures, e.g., contact tracing, vaccination, and non-pharmaceutical interventions. Together, travel quarantine and other related control measures can mitigate the risk of transmission between countries, limiting the threat of variants of concern.
