## Supplementary File for "Quarantine and testing strategies to ameliorate transmission due to travel during the COVID-19 pandemic: a modelling study"

### Sheet: Information
Implementing the result ensures that the total number of infections by that variant within the destination country will not be greater than with border closure.
Calculations can be executed for overall SARS-CoV-2 infection levels or separately for any individual variant of concern
If there is a discrepancy between the results for total infections and one or more variants of concern, the more stringent of the results should be adopted to prevent an increase in infections across all infections and all variants of concern.
For updates to analysis please check: https://github.com/WellsRC/Quarantine-and-testing-to-ameliorate-transmission-due-to-travel-during-COVID-19-pandemic
Note: There could be minor discrepancies between the MATLAB code and this Excel sheet due to floating-point precision error in the calculation of the inequality
Inquiries can be sent to Dr. Jeffrey Townsend (jeffrey.townsend@yale.edu)

### Sheet: Quarantine_Input
	Age							Minimum quarantine duration
Destination country	<18 years	18-29	30-39	40-49	50-59	60+	No test	8
Vaccine coverage: At least one dose	0.220831	0.764635	0.764635	0.764635	0.84	0.91	RT-PCR	4
Vaccine coverage: Full course	0.181946	0.723294	0.723294	0.723294	0.8	0.88	Rapid Ag: Exit	6
Natural immunity	0.32156	0.32156	0.32156	0.32156	0.32156	0.32156	Rapid Ag: Entry and Exit	3
Prevalence	0.00017769	3.50976e-05	4.30439e-05	4.2991e-05	3.43965e-05	3.82271e-05
Population size (Number)	4.08525e+06	2.23439e+06	2.74027e+06	2.70178e+06	2.71524e+06	4.89473e+06
	Age
Origin country	<18 years	18-29	30-39	40-49	50-59	60+
Vaccine coverage: At least one dose	0.220831	0.764635	0.764635	0.764635	0.84	0.91
Vaccine coverage: Full course	0.181946	0.723294	0.723294	0.723294	0.8	0.88
Natural immunity	0.32156	0.32156	0.32156	0.32156	0.32156	0.32156
Prevalence	0.00710759	0.0014039	0.00172176	0.00171964	0.00137586	0.00152909
Population size (Number)	4.08525e+06	2.23439e+06	2.74027e+06	2.70178e+06	2.71524e+06	4.89473e+06
	Age
	<18 years	18-29	30-39	40-49	50-59	60+
Proportion asymptomatic	0.8191	0.7759	0.7759	0.6946	0.6946	0.584797
Vaccine effectiveness: One dose	0.32	0.32	0.32	0.3	0.3	0.287901
Vaccine effectiveness: Two doses	0.94	0.94	0.94	0.9	0.9	0.915124
Incubation period (days)	5.72
Effective reproduction number (Destination)	3
Adherence to quarantine measure	1
Adherence to self-isolation upon symtom onset	1
Daily number of travellers from origin to destination	1793.51
Daily number of traveller from destination to origin	1793.51
Duration of stay in destination (days)	3.63578
Duration of stay in origin (days)	3.63578
Daily incidence (Destination)	345.923
Daily incidence (Origin)	13836.9

### Sheet: Background_Calculations
	Destination country
	<18 years	18-29	30-39	40-49	50-59	60+
Demographics	0.210888	0.115343	0.141458	0.139471	0.140166	0.252675
Partially vaccinated	0.0388847	0.0413412	0.0413412	0.0413412	0.04	0.03
Vaccine immunity	0.124443	0.47022	0.470215	0.450026	0.496593	0.552183
Immune to infection	0.44618	0.791815	0.791817	0.771629	0.818187	0.873781
Probability of travel to origin	9.25843e-05	9.25843e-05	9.25843e-05	9.25843e-05	9.25843e-05	9.25843e-05
Weighted immunity	0.094094	0.0913304	0.112009	0.10762	0.114682	0.220782
Daily incidence per capita	1.78571e-05
Total Population size	1.93717e+07
Immunity Whole Population	0.740517
	Origin country
	<18 years	18-29	30-39	40-49	50-59	60+
Demographics	0.210888	0.115343	0.141458	0.139471	0.140166	0.252675
Partially vaccinated	0.0388847	0.0413412	0.0413412	0.0413412	0.04	0.03
Vaccine immunity	0.123171	0.469271	0.469051	0.448914	0.495611	0.550969
Immune to infection	0.451838	0.792235	0.792332	0.772194	0.818547	0.874058
Probability of travel to destination	9.25843e-05	9.25843e-05	9.25843e-05	9.25843e-05	9.25843e-05	9.25843e-05
Weighted immunity	0.0952873	0.0913789	0.112081	0.107698	0.114732	0.220852
Daily incidence per capita	0.000714286
Total Population size	1.93717e+07
Immunity Whole Population	0.742031

### Sheet: Calculation_PQT
Imminent infections
No Test
Quarantine duration	<18 years	18-29	30-39	40-49	50-59	60+	Total	Difference
0	112.136	22.4483	27.5645	28.5542	22.8469	27.0351	240.585	1.07686e-07
1	111.92	22.4231	27.5272	28.5144	22.8148	26.9661	240.166	8.60592e-08
2	111.705	22.3979	27.4899	28.4745	22.7828	26.8972	239.747	6.44491e-08
3	111.493	22.3731	27.4532	28.4354	22.7513	26.8297	239.336	4.32318e-08
4	111.316	22.3524	27.4226	28.4031	22.7254	26.7753	238.995	2.56053e-08
5	111.19	22.3377	27.4011	28.3814	22.7079	26.7409	238.759	1.34528e-08
6	111.108	22.3282	27.3873	28.3684	22.6975	26.7232	238.613	5.88053e-09
7	111.048	22.3211	27.3772	28.3591	22.69	26.7117	238.507	4.56855e-10
8	111.002	22.3153	27.3691	28.3515	22.684	26.7026	238.425	-3.82176e-09
9	110.965	22.3106	27.3625	28.3454	22.679	26.6953	238.358	-7.24664e-09
10	110.936	22.3066	27.3571	28.3402	22.6749	26.6893	238.304	-1.00419e-08
11	110.912	22.3031	27.3524	28.3357	22.6713	26.6843	238.259	-1.23762e-08
12	110.892	22.3	27.3484	28.3317	22.6681	26.68	238.22	-1.43751e-08
13	110.875	22.2972	27.3448	28.3281	22.6652	26.6763	238.186	-1.61306e-08
14	110.859	22.2947	27.3415	28.3248	22.6626	26.6729	238.156	-1.77104e-08
RT-PCR Exit
0	111.588	22.3889	27.4752	28.465	22.7752	26.8886	239.581	5.58779e-08
1	111.373	22.3637	27.4379	28.4251	22.7431	26.8196	239.162	3.42486e-08
2	111.169	22.3399	27.4026	28.3875	22.7128	26.7546	238.767	1.38398e-08
3	111.055	22.326	27.3823	28.3659	22.6955	26.7184	238.543	2.27426e-09
4	111.021	22.3213	27.3759	28.3591	22.69	26.7086	238.476	-1.17839e-09
5	111.01	22.3192	27.3732	28.3563	22.6878	26.7058	238.452	-2.41835e-09
6	110.997	22.3168	27.3702	28.3533	22.6854	26.7028	238.425	-3.79574e-09
7	110.98	22.3141	27.3666	28.3498	22.6825	26.6991	238.392	-5.5227e-09
8	110.96	22.3111	27.3627	28.3459	22.6794	26.6949	238.354	-7.46073e-09
9	110.94	22.308	27.3587	28.3419	22.6763	26.6907	238.316	-9.44165e-09
10	110.921	22.305	27.3548	28.3381	22.6732	26.6865	238.279	-1.1359e-08
11	110.903	22.3022	27.351	28.3345	22.6703	26.6827	238.244	-1.31641e-08
12	110.886	22.2995	27.3476	28.331	22.6675	26.6791	238.211	-1.48452e-08
13	110.871	22.2969	27.3443	28.3277	22.6649	26.6757	238.181	-1.64106e-08
14	110.857	22.2945	27.3412	28.3246	22.6624	26.6725	238.152	-1.78767e-08
Rapid Antigen Exit
0	111.614	22.3913	27.4788	28.4676	22.7772	26.8906	239.619	5.78451e-08
1	111.398	22.3661	27.4415	28.4277	22.7452	26.8217	239.2	3.62213e-08
2	111.192	22.3419	27.4057	28.3895	22.7144	26.7557	238.799	1.55067e-08
3	111.093	22.3298	27.388	28.3707	22.6994	26.7244	238.605	5.4819e-09
4	111.074	22.3268	27.3841	28.3666	22.6961	26.7193	238.567	3.5221e-09
5	111.054	22.3237	27.38	28.3624	22.6927	26.7143	238.527	1.47877e-09
6	111.03	22.3202	27.3753	28.3578	22.689	26.7089	238.481	-8.92071e-10
7	111.004	22.3165	27.3703	28.353	22.6852	26.7035	238.432	-3.42151e-09
8	110.977	22.3128	27.3653	28.3482	22.6813	26.698	238.383	-5.97742e-09
9	110.952	22.3092	27.3605	28.3436	22.6776	26.6928	238.336	-8.40984e-09
10	110.929	22.3059	27.356	28.3392	22.6741	26.688	238.292	-1.06505e-08
11	110.909	22.3027	27.3519	28.3352	22.6709	26.6837	238.253	-1.26845e-08
12	110.89	22.2999	27.3481	28.3315	22.6679	26.6797	238.217	-1.45261e-08
13	110.874	22.2972	27.3446	28.328	22.6651	26.6761	238.185	-1.62022e-08
14	110.859	22.2946	27.3414	28.3248	22.6625	26.6728	238.155	-1.77433e-08
Rapid Antigen Entry and Exit
0	111.503	22.3794	27.4608	28.4498	22.7629	26.8616	239.417	4.74213e-08
1	111.325	22.3585	27.4301	28.4172	22.7367	26.8064	239.074	2.97181e-08
2	111.118	22.3343	27.3942	28.3792	22.7061	26.7412	238.673	8.98091e-09
3	111.02	22.3224	27.3769	28.3608	22.6914	26.7109	238.482	-8.4108e-10
4	111.008	22.3201	27.3739	28.3576	22.6889	26.7071	238.455	-2.24279e-09
5	110.997	22.3179	27.3713	28.3547	22.6865	26.7038	238.431	-3.47935e-09
6	110.983	22.3155	27.3682	28.3515	22.6839	26.7003	238.403	-4.95629e-09
7	110.967	22.3128	27.3647	28.348	22.6812	26.6967	238.37	-6.63533e-09
8	110.949	22.3099	27.3609	28.3443	22.6782	26.6928	238.335	-8.44921e-09
9	110.931	22.307	27.3572	28.3407	22.6753	26.6889	238.3	-1.02691e-08
10	110.913	22.3043	27.3536	28.3371	22.6724	26.6851	238.266	-1.20234e-08
11	110.897	22.3016	27.3501	28.3336	22.6696	26.6816	238.234	-1.36823e-08
12	110.882	22.299	27.3469	28.3304	22.667	26.6782	238.203	-1.5241e-08
13	110.868	22.2966	27.3437	28.3272	22.6645	26.6751	238.175	-1.67074e-08
14	110.855	22.2942	27.3408	28.3242	22.6621	26.6721	238.148	-1.80951e-08
	No Travel
0	111.02	22.3256	27.3799	28.3649	22.6946	26.7136	238.499
1	111.02	22.3256	27.3799	28.3649	22.6946	26.7136	238.499
2	111.02	22.3256	27.3799	28.3649	22.6946	26.7136	238.499
3	111.02	22.3256	27.3799	28.3649	22.6946	26.7136	238.499
4	111.02	22.3256	27.3799	28.3649	22.6946	26.7136	238.499
5	111.02	22.3256	27.3799	28.3649	22.6946	26.7136	238.499
6	111.02	22.3256	27.3799	28.3649	22.6946	26.7136	238.499
7	111.02	22.3256	27.3799	28.3649	22.6946	26.7136	238.499
8	111.02	22.3256	27.3799	28.3649	22.6946	26.7136	238.499
9	111.02	22.3256	27.3799	28.3649	22.6946	26.7136	238.499
10	111.02	22.3256	27.3799	28.3649	22.6946	26.7136	238.499
11	111.02	22.3256	27.3799	28.3649	22.6946	26.7136	238.499
12	111.02	22.3256	27.3799	28.3649	22.6946	26.7136	238.499
13	111.02	22.3256	27.3799	28.3649	22.6946	26.7136	238.499
14	111.02	22.3256	27.3799	28.3649	22.6946	26.7136	238.499

### Sheet: Inequality_Components_Lambda_j
	Lambda 1						Lambda 2						Lambda 3						Lambda 4						Lambda 5						Lambda 6
No test
Quarantine duration (days)	<18 years	18-29	30-39	40-49	50-59	60+	<18 years	18-29	30-39	40-49	50-59	60+	<18 years	18-29	30-39	40-49	50-59	60+	<18 years	18-29	30-39	40-49	50-59	60+	<18 years	18-29	30-39	40-49	50-59	60+	<18 years	18-29	30-39	40-49	50-59	60+
0	427.707	86.0096	105.482	109.276	87.4314	102.915	0.14255	0.0289035	0.0354309	0.0367056	0.0293825	0.0345782	0.0548409	0.00605826	0.00911207	0.00934561	0.00751455	0.0158655	2.21628	0.24282	0.365387	0.374751	0.301178	0.63602	2.19364	0.24233	0.364483	0.373824	0.300582	0.634622	0.0542806	0.00604604	0.00908952	0.00932251	0.00749969	0.0158307
1	427.667	86.0016	105.472	109.266	87.4233	102.905	0.14255	0.0289035	0.0354309	0.0367056	0.0293825	0.0345782	0.0548409	0.00605826	0.00911207	0.00934561	0.00751455	0.0158655	1.81891	0.198181	0.298216	0.302852	0.243395	0.507719	1.80032	0.197781	0.297478	0.302104	0.242914	0.506603	0.0542806	0.00604604	0.00908952	0.00932251	0.00749969	0.0158307
2	427.627	85.9937	105.462	109.256	87.4152	102.896	0.14255	0.0289035	0.0354309	0.0367056	0.0293825	0.0345782	0.0548409	0.00605826	0.00911207	0.00934561	0.00751455	0.0158655	1.42184	0.153578	0.231098	0.231016	0.185662	0.379535	1.40731	0.153268	0.230526	0.230445	0.185294	0.378701	0.0542806	0.00604604	0.00908952	0.00932251	0.00749969	0.0158307
3	427.588	85.9857	105.452	109.246	87.4071	102.886	0.14255	0.0289035	0.0354309	0.0367056	0.0293825	0.0345782	0.0548409	0.00605826	0.00911207	0.00934561	0.00751455	0.0158655	1.03198	0.109818	0.165251	0.160629	0.129093	0.25412	1.02144	0.109597	0.164842	0.160232	0.128838	0.253561	0.0542806	0.00604604	0.00908952	0.00932251	0.00749969	0.0158307
4	427.548	85.9777	105.442	109.236	87.399	102.876	0.14255	0.0289035	0.0354309	0.0367056	0.0293825	0.0345782	0.0548409	0.00605826	0.00911207	0.00934561	0.00751455	0.0158655	0.708034	0.0737741	0.111013	0.103495	0.0831767	0.154011	0.7008	0.0736253	0.110738	0.10324	0.0830122	0.153672	0.0542806	0.00604604	0.00908952	0.00932251	0.00749969	0.0158307
5	427.509	85.9698	105.433	109.226	87.3909	102.867	0.14255	0.0289035	0.0354309	0.0367056	0.0293825	0.0345782	0.0548409	0.00605826	0.00911207	0.00934561	0.00751455	0.0158655	0.484565	0.0494914	0.0744727	0.0665675	0.0534987	0.0924825	0.479614	0.0493915	0.0742885	0.066403	0.0533929	0.0922793	0.0542806	0.00604604	0.00908952	0.00932251	0.00749969	0.0158307
6	427.469	85.9618	105.423	109.215	87.3828	102.857	0.14255	0.0289035	0.0354309	0.0367056	0.0293825	0.0345782	0.0548409	0.00605826	0.00911207	0.00934561	0.00751455	0.0158655	0.345408	0.0350568	0.0527521	0.0465041	0.0373741	0.0630543	0.341879	0.0349861	0.0526216	0.0463891	0.0373002	0.0629157	0.0542806	0.00604604	0.00908952	0.00932251	0.00749969	0.0158307
7	427.429	85.9538	105.413	109.205	87.3747	102.848	0.14255	0.0289035	0.0354309	0.0367056	0.0293825	0.0345782	0.0548409	0.00605826	0.00911207	0.00934561	0.00751455	0.0158655	0.249871	0.0253604	0.0381613	0.0336414	0.0270368	0.045614	0.247318	0.0253092	0.0380669	0.0335583	0.0269833	0.0455138	0.0542806	0.00604604	0.00908952	0.00932251	0.00749969	0.0158307
8	427.39	85.9459	105.403	109.195	87.3667	102.838	0.14255	0.0289035	0.0354309	0.0367056	0.0293825	0.0345782	0.0548409	0.00605826	0.00911207	0.00934561	0.00751455	0.0158655	0.179871	0.0182558	0.0274707	0.024217	0.0194626	0.0328355	0.178033	0.018219	0.0274027	0.0241571	0.0194241	0.0327634	0.0542806	0.00604604	0.00908952	0.00932251	0.00749969	0.0158307
9	427.35	85.9379	105.394	109.185	87.3586	102.829	0.14255	0.0289035	0.0354309	0.0367056	0.0293825	0.0345782	0.0548409	0.00605826	0.00911207	0.00934561	0.00751455	0.0158655	0.128911	0.0130837	0.0196878	0.017356	0.0139485	0.0235327	0.127594	0.0130573	0.0196391	0.0173131	0.013921	0.023481	0.0542806	0.00604604	0.00908952	0.00932251	0.00749969	0.0158307
10	427.311	85.9299	105.384	109.175	87.3505	102.819	0.14255	0.0289035	0.0354309	0.0367056	0.0293825	0.0345782	0.0548409	0.00605826	0.00911207	0.00934561	0.00751455	0.0158655	0.0919928	0.00933671	0.0140495	0.0123855	0.00995389	0.0167933	0.0910528	0.00931787	0.0140148	0.0123549	0.00993421	0.0167564	0.0542806	0.00604604	0.00908952	0.00932251	0.00749969	0.0158307
11	427.271	85.922	105.374	109.165	87.3424	102.81	0.14255	0.0289035	0.0354309	0.0367056	0.0293825	0.0345782	0.0548409	0.00605826	0.00911207	0.00934561	0.00751455	0.0158655	0.0653537	0.00663301	0.0099811	0.00879892	0.00707147	0.0119304	0.064686	0.00661963	0.0099564	0.00877717	0.00705749	0.0119041	0.0542806	0.00604604	0.00908952	0.00932251	0.00749969	0.0158307
12	427.231	85.914	105.364	109.155	87.3343	102.8	0.14255	0.0289035	0.0354309	0.0367056	0.0293825	0.0345782	0.0548409	0.00605826	0.00911207	0.00934561	0.00751455	0.0158655	0.0461979	0.00468881	0.00705554	0.00621987	0.00499875	0.00843345	0.0457259	0.00467935	0.00703808	0.0062045	0.00498887	0.00841492	0.0542806	0.00604604	0.00908952	0.00932251	0.00749969	0.0158307
13	427.192	85.906	105.355	109.145	87.3262	102.791	0.14255	0.0289035	0.0354309	0.0367056	0.0293825	0.0345782	0.0548409	0.00605826	0.00911207	0.00934561	0.00751455	0.0158655	0.0324673	0.00329524	0.00495855	0.00437125	0.00351306	0.00592692	0.0321356	0.00328859	0.00494628	0.00436044	0.00350611	0.0059139	0.0542806	0.00604604	0.00908952	0.00932251	0.00749969	0.0158307
14	427.152	85.8981	105.345	109.134	87.3181	102.781	0.14255	0.0289035	0.0354309	0.0367056	0.0293825	0.0345782	0.0548409	0.00605826	0.00911207	0.00934561	0.00751455	0.0158655	0.022657	0.00229955	0.00346027	0.00305043	0.00245155	0.00413604	0.0224255	0.00229491	0.00345171	0.00304289	0.00244671	0.00412695	0.0542806	0.00604604	0.00908952	0.00932251	0.00749969	0.0158307
RT-PCR Exit
0	427.707	86.0096	105.482	109.276	87.4314	102.915	0.14255	0.0289035	0.0354309	0.0367056	0.0293825	0.0345782	0.0548409	0.00605826	0.00911207	0.00934561	0.00751455	0.0158655	1.15571	0.128314	0.193082	0.202645	0.162861	0.353564	1.1439	0.128055	0.192604	0.202144	0.162539	0.352787	0.0542806	0.00604604	0.00908952	0.00932251	0.00749969	0.0158307
1	427.667	86.0016	105.472	109.266	87.4233	102.905	0.14255	0.0289035	0.0354309	0.0367056	0.0293825	0.0345782	0.0548409	0.00605826	0.00911207	0.00934561	0.00751455	0.0158655	0.758295	0.0836696	0.125903	0.130736	0.105069	0.225239	0.750547	0.0835008	0.125591	0.130413	0.104862	0.224744	0.0542806	0.00604604	0.00908952	0.00932251	0.00749969	0.0158307
2	427.627	85.9937	105.462	109.256	87.4152	102.896	0.14255	0.0289035	0.0354309	0.0367056	0.0293825	0.0345782	0.0548409	0.00605826	0.00911207	0.00934561	0.00751455	0.0158655	0.384518	0.0416833	0.0627235	0.0631165	0.0507251	0.104584	0.38059	0.0415992	0.0625683	0.0629605	0.0506248	0.104354	0.0542806	0.00604604	0.00908952	0.00932251	0.00749969	0.0158307
3	427.588	85.9857	105.452	109.246	87.4071	102.886	0.14255	0.0289035	0.0354309	0.0367056	0.0293825	0.0345782	0.0548409	0.00605826	0.00911207	0.00934561	0.00751455	0.0158655	0.182126	0.0189617	0.0285329	0.0265579	0.0213439	0.0394218	0.180265	0.0189235	0.0284623	0.0264922	0.0213017	0.0393352	0.0542806	0.00604604	0.00908952	0.00932251	0.00749969	0.0158307
4	427.548	85.9777	105.442	109.236	87.399	102.876	0.14255	0.0289035	0.0354309	0.0367056	0.0293825	0.0345782	0.0548409	0.00605826	0.00911207	0.00934561	0.00751455	0.0158655	0.136827	0.0139096	0.0209306	0.0185178	0.0148823	0.025269	0.135429	0.0138815	0.0208789	0.018472	0.0148529	0.0252135	0.0542806	0.00604604	0.00908952	0.00932251	0.00749969	0.0158307
5	427.509	85.9698	105.433	109.226	87.3909	102.867	0.14255	0.0289035	0.0354309	0.0367056	0.0293825	0.0345782	0.0548409	0.00605826	0.00911207	0.00934561	0.00751455	0.0158655	0.134817	0.0136895	0.0205995	0.0181785	0.0146096	0.0246936	0.13344	0.0136619	0.0205485	0.0181335	0.0145807	0.0246394	0.0542806	0.00604604	0.00908952	0.00932251	0.00749969	0.0158307
6	427.469	85.9618	105.423	109.215	87.3828	102.857	0.14255	0.0289035	0.0354309	0.0367056	0.0293825	0.0345782	0.0548409	0.00605826	0.00911207	0.00934561	0.00751455	0.0158655	0.129609	0.0131545	0.0197944	0.0174499	0.014024	0.0236601	0.128284	0.0131279	0.0197454	0.0174068	0.0139963	0.0236081	0.0542806	0.00604604	0.00908952	0.00932251	0.00749969	0.0158307
7	427.429	85.9538	105.413	109.205	87.3747	102.848	0.14255	0.0289035	0.0354309	0.0367056	0.0293825	0.0345782	0.0548409	0.00605826	0.00911207	0.00934561	0.00751455	0.0158655	0.116515	0.0118256	0.0177947	0.0156871	0.0126073	0.0212699	0.115325	0.0118018	0.0177507	0.0156483	0.0125824	0.0212232	0.0542806	0.00604604	0.00908952	0.00932251	0.00749969	0.0158307
8	427.39	85.9459	105.403	109.195	87.3667	102.838	0.14255	0.0289035	0.0354309	0.0367056	0.0293825	0.0345782	0.0548409	0.00605826	0.00911207	0.00934561	0.00751455	0.0158655	0.098715	0.010019	0.0150762	0.0132905	0.0106813	0.0180205	0.0977064	0.00999876	0.0150389	0.0132577	0.0106601	0.0179809	0.0542806	0.00604604	0.00908952	0.00932251	0.00749969	0.0158307
9	427.35	85.9379	105.394	109.185	87.3586	102.829	0.14255	0.0289035	0.0354309	0.0367056	0.0293825	0.0345782	0.0548409	0.00605826	0.00911207	0.00934561	0.00751455	0.0158655	0.0799582	0.00811527	0.0122116	0.0107652	0.00865171	0.0145964	0.0791412	0.0080989	0.0121813	0.0107386	0.0086346	0.0145643	0.0542806	0.00604604	0.00908952	0.00932251	0.00749969	0.0158307
10	427.311	85.9299	105.384	109.175	87.3505	102.819	0.14255	0.0289035	0.0354309	0.0367056	0.0293825	0.0345782	0.0548409	0.00605826	0.00911207	0.00934561	0.00751455	0.0158655	0.0626182	0.00635537	0.00956332	0.00843062	0.00677547	0.011431	0.0619784	0.00634255	0.00953965	0.00840978	0.00676208	0.0114059	0.0542806	0.00604604	0.00908952	0.00932251	0.00749969	0.0158307
11	427.271	85.922	105.374	109.165	87.3424	102.81	0.14255	0.0289035	0.0354309	0.0367056	0.0293825	0.0345782	0.0548409	0.00605826	0.00911207	0.00934561	0.00751455	0.0158655	0.0477833	0.00484971	0.00729767	0.00643331	0.00517029	0.00872286	0.0472951	0.00483993	0.00727961	0.00641741	0.00516007	0.00870369	0.0542806	0.00604604	0.00908952	0.00932251	0.00749969	0.0158307
12	427.231	85.914	105.364	109.155	87.3343	102.8	0.14255	0.0289035	0.0354309	0.0367056	0.0293825	0.0345782	0.0548409	0.00605826	0.00911207	0.00934561	0.00751455	0.0158655	0.0357118	0.00362453	0.00545406	0.00480807	0.00386412	0.0065192	0.0353469	0.00361722	0.00544056	0.00479618	0.00385648	0.00650487	0.0542806	0.00604604	0.00908952	0.00932251	0.00749969	0.0158307
13	427.192	85.906	105.355	109.145	87.3262	102.791	0.14255	0.0289035	0.0354309	0.0367056	0.0293825	0.0345782	0.0548409	0.00605826	0.00911207	0.00934561	0.00751455	0.0158655	0.0262225	0.00266142	0.00400481	0.00353047	0.00283735	0.00478692	0.0259546	0.00265605	0.0039949	0.00352174	0.00283174	0.0047764	0.0542806	0.00604604	0.00908952	0.00932251	0.00749969	0.0158307
14	427.152	85.8981	105.345	109.134	87.3181	102.781	0.14255	0.0289035	0.0354309	0.0367056	0.0293825	0.0345782	0.0548409	0.00605826	0.00911207	0.00934561	0.00751455	0.0158655	0.018948	0.00192311	0.00289382	0.00255107	0.00205023	0.00345897	0.0187544	0.00191923	0.00288666	0.00254476	0.00204618	0.00345136	0.0542806	0.00604604	0.00908952	0.00932251	0.00749969	0.0158307
Rapid Antigen Exit
0	427.707	86.0096	105.482	109.276	87.4314	102.915	0.14255	0.0289035	0.0354309	0.0367056	0.0293825	0.0345782	0.0548409	0.00605826	0.00911207	0.00934561	0.00751455	0.0158655	1.20507	0.132926	0.200023	0.207594	0.166838	0.357431	1.19276	0.132658	0.199528	0.207081	0.166508	0.356646	0.0542806	0.00604604	0.00908952	0.00932251	0.00749969	0.0158307
1	427.667	86.0016	105.472	109.266	87.4233	102.905	0.14255	0.0289035	0.0354309	0.0367056	0.0293825	0.0345782	0.0548409	0.00605826	0.00911207	0.00934561	0.00751455	0.0158655	0.807763	0.088294	0.132862	0.135704	0.109062	0.229141	0.79951	0.0881159	0.132533	0.135369	0.108846	0.228637	0.0542806	0.00604604	0.00908952	0.00932251	0.00749969	0.0158307
2	427.627	85.9937	105.462	109.256	87.4152	102.896	0.14255	0.0289035	0.0354309	0.0367056	0.0293825	0.0345782	0.0548409	0.00605826	0.00911207	0.00934561	0.00751455	0.0158655	0.428056	0.0456417	0.0686799	0.0670118	0.0538557	0.106572	0.423683	0.0455496	0.0685099	0.0668462	0.0537492	0.106338	0.0542806	0.00604604	0.00908952	0.00932251	0.00749969	0.0158307
3	427.588	85.9857	105.452	109.246	87.4071	102.886	0.14255	0.0289035	0.0354309	0.0367056	0.0293825	0.0345782	0.0548409	0.00605826	0.00911207	0.00934561	0.00751455	0.0158655	0.255607	0.0262789	0.0395435	0.0358499	0.0288117	0.0510139	0.252996	0.0262259	0.0394456	0.0357613	0.0287547	0.0509018	0.0542806	0.00604604	0.00908952	0.00932251	0.00749969	0.0158307
4	427.548	85.9777	105.442	109.236	87.399	102.876	0.14255	0.0289035	0.0354309	0.0367056	0.0293825	0.0345782	0.0548409	0.00605826	0.00911207	0.00934561	0.00751455	0.0158655	0.239522	0.024487	0.0368472	0.0330041	0.0265245	0.0460161	0.237074	0.0244376	0.036756	0.0329225	0.0264721	0.045915	0.0542806	0.00604604	0.00908952	0.00932251	0.00749969	0.0158307
5	427.509	85.9698	105.433	109.226	87.3909	102.867	0.14255	0.0289035	0.0354309	0.0367056	0.0293825	0.0345782	0.0548409	0.00605826	0.00911207	0.00934561	0.00751455	0.0158655	0.221113	0.0224927	0.0338462	0.0299878	0.0241004	0.0410255	0.218854	0.0224473	0.0337624	0.0299137	0.0240528	0.0409353	0.0542806	0.00604604	0.00908952	0.00932251	0.00749969	0.0158307
6	427.469	85.9618	105.423	109.215	87.3828	102.857	0.14255	0.0289035	0.0354309	0.0367056	0.0293825	0.0345782	0.0548409	0.00605826	0.00911207	0.00934561	0.00751455	0.0158655	0.194366	0.019727	0.0296844	0.0261685	0.021031	0.0354816	0.19238	0.0196872	0.0296109	0.0261038	0.0209894	0.0354036	0.0542806	0.00604604	0.00908952	0.00932251	0.00749969	0.0158307
7	427.429	85.9538	105.413	109.205	87.3747	102.848	0.14255	0.0289035	0.0354309	0.0367056	0.0293825	0.0345782	0.0548409	0.00605826	0.00911207	0.00934561	0.00751455	0.0158655	0.163376	0.0165817	0.0249515	0.0219962	0.0176778	0.0298243	0.161707	0.0165482	0.0248897	0.0219418	0.0176428	0.0297588	0.0542806	0.00604604	0.00908952	0.00932251	0.00749969	0.0158307
8	427.39	85.9459	105.403	109.195	87.3667	102.838	0.14255	0.0289035	0.0354309	0.0367056	0.0293825	0.0345782	0.0548409	0.00605826	0.00911207	0.00934561	0.00751455	0.0158655	0.131796	0.0133765	0.0201284	0.0177443	0.0142607	0.0240593	0.130449	0.0133495	0.0200786	0.0177005	0.0142325	0.0240065	0.0542806	0.00604604	0.00908952	0.00932251	0.00749969	0.0158307
9	427.35	85.9379	105.394	109.185	87.3586	102.829	0.14255	0.0289035	0.0354309	0.0367056	0.0293825	0.0345782	0.0548409	0.00605826	0.00911207	0.00934561	0.00751455	0.0158655	0.102969	0.0104508	0.0157259	0.0138633	0.0111416	0.0187971	0.101917	0.0104297	0.015687	0.0138291	0.0111196	0.0187558	0.0542806	0.00604604	0.00908952	0.00932251	0.00749969	0.0158307
10	427.311	85.9299	105.384	109.175	87.3505	102.819	0.14255	0.0289035	0.0354309	0.0367056	0.0293825	0.0345782	0.0548409	0.00605826	0.00911207	0.00934561	0.00751455	0.0158655	0.0784202	0.00795918	0.0119767	0.0105581	0.0084853	0.0143156	0.077619	0.00794312	0.011947	0.010532	0.00846853	0.0142842	0.0542806	0.00604604	0.00908952	0.00932251	0.00749969	0.0158307
11	427.271	85.922	105.374	109.165	87.3424	102.81	0.14255	0.0289035	0.0354309	0.0367056	0.0293825	0.0345782	0.0548409	0.00605826	0.00911207	0.00934561	0.00751455	0.0158655	0.0584789	0.00593525	0.00893115	0.00787332	0.00632759	0.0106753	0.0578814	0.00592328	0.00890904	0.00785386	0.00631508	0.0106519	0.0542806	0.00604604	0.00908952	0.00932251	0.00749969	0.0158307
12	427.231	85.914	105.364	109.155	87.3343	102.8	0.14255	0.0289035	0.0354309	0.0367056	0.0293825	0.0345782	0.0548409	0.00605826	0.00911207	0.00934561	0.00751455	0.0158655	0.0428295	0.00434694	0.0065411	0.00576636	0.00463428	0.00781854	0.0423919	0.00433816	0.00652492	0.00575211	0.00462512	0.00780136	0.0542806	0.00604604	0.00908952	0.00932251	0.00749969	0.0158307
13	427.192	85.906	105.355	109.145	87.3262	102.791	0.14255	0.0289035	0.0354309	0.0367056	0.0293825	0.0345782	0.0548409	0.00605826	0.00911207	0.00934561	0.00751455	0.0158655	0.0308703	0.00313315	0.00471464	0.00415623	0.00334026	0.00563539	0.0305549	0.00312683	0.00470298	0.00414596	0.00333365	0.005623	0.0542806	0.00604604	0.00908952	0.00932251	0.00749969	0.0158307
14	427.152	85.8981	105.345	109.134	87.3181	102.781	0.14255	0.0289035	0.0354309	0.0367056	0.0293825	0.0345782	0.0548409	0.00605826	0.00911207	0.00934561	0.00751455	0.0158655	0.021923	0.00222505	0.00334818	0.00295161	0.00237214	0.00400206	0.021699	0.00222057	0.00333989	0.00294432	0.00236745	0.00399326	0.0542806	0.00604604	0.00908952	0.00932251	0.00749969	0.0158307
Rapid Antigen Entry and Exit
0	427.707	86.0096	105.482	109.276	87.4314	102.915	0.14255	0.0289035	0.0354309	0.0367056	0.0293825	0.0345782	0.0548409	0.00605826	0.00911207	0.00934561	0.00751455	0.0158655	0.990504	0.109854	0.165303	0.173172	0.139174	0.301489	0.980384	0.109632	0.164894	0.172744	0.138899	0.300827	0.0542806	0.00604604	0.00908952	0.00932251	0.00749969	0.0158307
1	427.667	86.0016	105.472	109.266	87.4233	102.905	0.14255	0.0289035	0.0354309	0.0367056	0.0293825	0.0345782	0.0548409	0.00605826	0.00911207	0.00934561	0.00751455	0.0158655	0.666653	0.0736882	0.110883	0.115493	0.0928188	0.199705	0.659842	0.0735396	0.110609	0.115208	0.0926353	0.199266	0.0542806	0.00604604	0.00908952	0.00932251	0.00749969	0.0158307
2	427.627	85.9937	105.462	109.256	87.4152	102.896	0.14255	0.0289035	0.0354309	0.0367056	0.0293825	0.0345782	0.0548409	0.00605826	0.00911207	0.00934561	0.00751455	0.0158655	0.284244	0.0309207	0.0465284	0.0471163	0.0378661	0.0787024	0.28134	0.0308584	0.0464132	0.0469998	0.0377913	0.0785294	0.0542806	0.00604604	0.00908952	0.00932251	0.00749969	0.0158307
3	427.588	85.9857	105.452	109.246	87.4071	102.886	0.14255	0.0289035	0.0354309	0.0367056	0.0293825	0.0345782	0.0548409	0.00605826	0.00911207	0.00934561	0.00751455	0.0158655	0.11493	0.0119766	0.0180219	0.0168056	0.0135062	0.0250175	0.113756	0.0119524	0.0179773	0.0167641	0.0134795	0.0249625	0.0542806	0.00604604	0.00908952	0.00932251	0.00749969	0.0158307
4	427.548	85.9777	105.442	109.236	87.399	102.876	0.14255	0.0289035	0.0354309	0.0367056	0.0293825	0.0345782	0.0548409	0.00605826	0.00911207	0.00934561	0.00751455	0.0158655	0.110962	0.0114384	0.0172121	0.0156929	0.012612	0.0225399	0.109828	0.0114153	0.0171695	0.0156541	0.012587	0.0224903	0.0542806	0.00604604	0.00908952	0.00932251	0.00749969	0.0158307
5	427.509	85.9698	105.433	109.226	87.3909	102.867	0.14255	0.0289035	0.0354309	0.0367056	0.0293825	0.0345782	0.0548409	0.00605826	0.00911207	0.00934561	0.00751455	0.0158655	0.110538	0.01127	0.0169587	0.0151004	0.0121358	0.0208399	0.109408	0.0112473	0.0169167	0.0150631	0.0121118	0.0207941	0.0542806	0.00604604	0.00908952	0.00932251	0.00749969	0.0158307
6	427.469	85.9618	105.423	109.215	87.3828	102.857	0.14255	0.0289035	0.0354309	0.0367056	0.0293825	0.0345782	0.0548409	0.00605826	0.00911207	0.00934561	0.00751455	0.0158655	0.103726	0.0105276	0.0158415	0.0139652	0.0112235	0.0189353	0.102666	0.0105063	0.0158023	0.0139307	0.0112013	0.0188937	0.0542806	0.00604604	0.00908952	0.00932251	0.00749969	0.0158307
7	427.429	85.9538	105.413	109.205	87.3747	102.848	0.14255	0.0289035	0.0354309	0.0367056	0.0293825	0.0345782	0.0548409	0.00605826	0.00911207	0.00934561	0.00751455	0.0158655	0.0917017	0.00930717	0.0140051	0.0123463	0.0099224	0.0167402	0.0907648	0.00928839	0.0139704	0.0123158	0.00990278	0.0167034	0.0542806	0.00604604	0.00908952	0.00932251	0.00749969	0.0158307
8	427.39	85.9459	105.403	109.195	87.3667	102.838	0.14255	0.0289035	0.0354309	0.0367056	0.0293825	0.0345782	0.0548409	0.00605826	0.00911207	0.00934561	0.00751455	0.0158655	0.0766701	0.00778156	0.0117094	0.0103225	0.00829594	0.0139962	0.0758868	0.00776586	0.0116804	0.010297	0.00827954	0.0139654	0.0542806	0.00604604	0.00908952	0.00932251	0.00749969	0.0158307
9	427.35	85.9379	105.394	109.185	87.3586	102.829	0.14255	0.0289035	0.0354309	0.0367056	0.0293825	0.0345782	0.0548409	0.00605826	0.00911207	0.00934561	0.00751455	0.0158655	0.0615048	0.00624237	0.00939328	0.00828072	0.006655	0.0112277	0.0608764	0.00622977	0.00937003	0.00826025	0.00664184	0.0112031	0.0542806	0.00604604	0.00908952	0.00932251	0.00749969	0.0158307
10	427.311	85.9299	105.384	109.175	87.3505	102.819	0.14255	0.0289035	0.0354309	0.0367056	0.0293825	0.0345782	0.0548409	0.00605826	0.00911207	0.00934561	0.00751455	0.0158655	0.0478017	0.00485159	0.00730049	0.0064358	0.00517229	0.00872623	0.0473134	0.0048418	0.00728242	0.0064199	0.00516206	0.00870705	0.0542806	0.00604604	0.00908952	0.00932251	0.00749969	0.0158307
11	427.271	85.922	105.374	109.165	87.3424	102.81	0.14255	0.0289035	0.0354309	0.0367056	0.0293825	0.0345782	0.0548409	0.00605826	0.00911207	0.00934561	0.00751455	0.0158655	0.0362254	0.00367666	0.0055325	0.00487722	0.0039197	0.00661296	0.0358553	0.00366924	0.00551881	0.00486516	0.00391195	0.00659843	0.0542806	0.00604604	0.00908952	0.00932251	0.00749969	0.0158307
12	427.231	85.914	105.364	109.155	87.3343	102.8	0.14255	0.0289035	0.0354309	0.0367056	0.0293825	0.0345782	0.0548409	0.00605826	0.00911207	0.00934561	0.00751455	0.0158655	0.0268851	0.00272868	0.00410601	0.00361969	0.00290905	0.00490789	0.0266105	0.00272317	0.00409585	0.00361074	0.0029033	0.00489711	0.0542806	0.00604604	0.00908952	0.00932251	0.00749969	0.0158307
13	427.192	85.906	105.355	109.145	87.3262	102.791	0.14255	0.0289035	0.0354309	0.0367056	0.0293825	0.0345782	0.0548409	0.00605826	0.00911207	0.00934561	0.00751455	0.0158655	0.0196027	0.00198956	0.00299381	0.00263922	0.00212107	0.00357848	0.0194024	0.00198554	0.0029864	0.0026327	0.00211688	0.00357062	0.0542806	0.00604604	0.00908952	0.00932251	0.00749969	0.0158307
14	427.152	85.8981	105.345	109.134	87.3181	102.781	0.14255	0.0289035	0.0354309	0.0367056	0.0293825	0.0345782	0.0548409	0.00605826	0.00911207	0.00934561	0.00751455	0.0158655	0.0140758	0.00142861	0.00214971	0.0018951	0.00152304	0.00256954	0.013932	0.00142572	0.00214439	0.00189041	0.00152003	0.00256389	0.0542806	0.00604604	0.00908952	0.00932251	0.00749969	0.0158307

### Sheet: Adjusted_RE
	Incubation period					Incubation period					Incubation period
Asymptomatic	5.72	8.29	11.66		Symptomatic with self-isolation	5.72	8.29	11.66		Symptomatic with no self-isolation outside quarantine	5.72	8.29	11.66
Effective reproductive number	1	1	1		Effective reproductive number	0.535485	0.484113	0.452681		Effective reproductive number	1	1	1
	<18 years	18-29	30-39	40-49	50-59	60+
Effective reproductive number	0.915969	0.895902	0.895902	0.858137	0.858137	0.807132

### Sheet: PQT_No_Test
	Incubation period					Incubation period					Incubation period
Quarantine duration: Asymptomatic	5.72	8.29	11.66		Quarantine duration: Symptomatic with self-isolation	5.72	8.29	11.66		Quarantine duration: Symptomatic with no self-isolation outside quarantine	5.72	8.29	11.66
0	0.246302	0.317688	0.388955		0	0.388345	0.374436	0.379679		0	0.85286	0.890323	0.926998
1	0.207427	0.282339	0.357371		1	0.294781	0.316039	0.340861		1	0.67813	0.769696	0.841247
2	0.168575	0.246991	0.325787		2	0.20132	0.257642	0.302046		2	0.503502	0.649069	0.755495
3	0.130265	0.211645	0.294203		3	0.110295	0.199252	0.263213		3	0.331311	0.528448	0.669744
4	0.0969106	0.176419	0.262619		4	0.0415448	0.141273	0.224407		4	0.181395	0.408239	0.583992
5	0.0711114	0.142336	0.231036		5	0.00675392	0.0871916	0.185579		5	0.0654372	0.291928	0.498243
6	0.051753	0.111172	0.199476		6	0	0.0430722	0.146826		6	0	0.185579	0.412556
7	0.0374385	0.0842979	0.168102		7	0	0.0135937	0.108579		7	0	0.0938704	0.327376
8	0.0269503	0.0622751	0.137434		8	0	0.000669968	0.0722605		8	0	0.0187167	0.244112
9	0.0193149	0.044974	0.108431		9	0	0	0.0404491		9	0	0	0.165367
10	0.0137834	0.0318455	0.0822646		10	0	0	0.0163398		10	0	0	0.0943244
11	0.00979205	0.0221643	0.0599265		11	0	0	0.00262454		11	0	0	0.0336757
12	0.0069219	0.0151934	0.0419241		12	0	0	0		12	0	0	0
13	0.00486463	0.0102743	0.0282073		13	0	0	0		13	0	0	0
14	0.00339473	0.006862	0.0182908		14	0	0	0		14	0	0	0
	<18 years	18-29	30-39	40-49	50-59	60+
No Adherence to Quarantine	0.271997	0.278134	0.278134	0.289682	0.289682	0.305279
Quarantine duration	100% Adherence to quarantine
0	0.271997	0.278134	0.278134	0.289682	0.289682	0.305279
1	0.223229	0.227003	0.227003	0.234105	0.234105	0.243696
2	0.174498	0.175913	0.175913	0.178575	0.178575	0.18217
3	0.126652	0.125789	0.125789	0.124166	0.124166	0.121973
4	0.0868949	0.0845031	0.0845031	0.0800019	0.0800019	0.0739226
5	0.0594692	0.0566889	0.0566889	0.0514567	0.0514567	0.04439
6	0.0423908	0.0401551	0.0401551	0.0359476	0.0359476	0.030265
7	0.0306659	0.0290485	0.0290485	0.0260048	0.0260048	0.0218939
8	0.022075	0.0209108	0.0209108	0.0187197	0.0187197	0.0157605
9	0.0158208	0.0149864	0.0149864	0.0134161	0.0134161	0.0112953
10	0.01129	0.0106946	0.0106946	0.00957396	0.00957396	0.00806051
11	0.00802067	0.00759765	0.00759765	0.00680156	0.00680156	0.00572637
12	0.00566973	0.00537071	0.00537071	0.00480795	0.00480795	0.00404791
13	0.00398462	0.00377446	0.00377446	0.00337897	0.00337897	0.00284482
14	0.00278062	0.00263397	0.00263397	0.00235798	0.00235798	0.00198523

### Sheet: PQT_RTPCR_Exit
	Incubation period					Incubation period					Incubation period
Quarantine duration: Asymptomatic	5.72	8.29	11.66		Quarantine duration: Symptomatic with self-isolation	5.72	8.29	11.66		Quarantine duration: Symptomatic with no self-isolation outside quarantine	5.72	8.29	11.66
0	0.12032	0.19111	0.288454		0	0.23926	0.287996	0.32348		0	0.451997	0.609855	0.745245
1	0.0814454	0.155762	0.256869		1	0.145668	0.229599	0.284662		1	0.277267	0.489228	0.659494
2	0.0448686	0.120414	0.225286		2	0.0577056	0.171203	0.245845		2	0.112866	0.368603	0.573742
3	0.0249999	0.0853148	0.193702		3	0.010361	0.11322	0.207018		3	0.0235634	0.248824	0.487991
4	0.0203931	0.0532083	0.162135		4	0.000488653	0.0603664	0.16823		4	0.00285703	0.139259	0.402286
5	0.0201693	0.0297722	0.130816		5	0.000138671	0.0230924	0.12973		5	0.00185125	0.0592824	0.317255
6	0.0194194	0.0173712	0.100681		6	0	0.00536086	0.0927264		6	0	0.0169635	0.235437
7	0.0174577	0.0130713	0.0734946		7	0	0.000474451	0.0595786		7	0	0.00228967	0.161625
8	0.0147906	0.0124035	0.0511603		8	0	6.10813e-07	0.0331067		8	0	1.10051e-05	0.100987
9	0.0119803	0.012303	0.0347137		9	0	0	0.0150187		9	0	0	0.0563339
10	0.00938218	0.0115546	0.023798		10	0	0	0.00489249		10	0	0	0.0266972
11	0.00715944	0.0100871	0.0170043		11	0	0	0.000655869		11	0	0	0.00825233
12	0.00535075	0.00824561	0.0126979		12	0	0	0		12	0	0	0
13	0.00392895	0.00638532	0.00965951		13	0	0	0		13	0	0	0
14	0.00283901	0.00473334	0.00725224		14	0	0	0		14	0	0	0
	<18 years	18-29	30-39	40-49	50-59	60+
Quarantine duration	100% Adherence to quarantine
0	0.141837	0.146975	0.146975	0.156645	0.156645	0.169705
1	0.0930633	0.0958377	0.0958377	0.101059	0.101059	0.108111
2	0.0471908	0.0477454	0.0477454	0.048789	0.048789	0.0501985
3	0.0223518	0.0217194	0.0217194	0.0205292	0.0205292	0.0189218
4	0.0167924	0.0159325	0.0159325	0.0143143	0.0143143	0.0121287
5	0.0165457	0.0156804	0.0156804	0.0140519	0.0140519	0.0118525
6	0.0159065	0.0150675	0.0150675	0.0134887	0.0134887	0.0113564
7	0.0142996	0.0135454	0.0135454	0.0121261	0.0121261	0.0102092
8	0.012115	0.011476	0.011476	0.0102736	0.0102736	0.00864951
9	0.00981303	0.00929548	0.00929548	0.00832148	0.00832148	0.00700602
10	0.00768494	0.00727963	0.00727963	0.00651686	0.00651686	0.00548667
11	0.0058643	0.00555501	0.00555501	0.00497295	0.00497295	0.00418682
12	0.0043828	0.00415165	0.00415165	0.00371663	0.00371663	0.00312911
13	0.00321821	0.00304847	0.00304847	0.00272905	0.00272905	0.00229764
14	0.00232543	0.00220279	0.00220279	0.00197198	0.00197198	0.00166024

### Sheet: PQT_RAg_Exit
	Incubation period					Incubation period					Incubation period
Quarantine duration: Asymptomatic	5.72	8.29	11.66		Quarantine duration: Symptomatic with self-isolation	5.72	8.29	11.66		Quarantine duration: Symptomatic with no self-isolation outside quarantine	5.72	8.29	11.66
0	0.129622	0.192078	0.296318		0	0.23063	0.271447	0.324373		0	0.446461	0.574482	0.747842
1	0.0907578	0.15673	0.264734		1	0.137063	0.21305	0.285563		1	0.271778	0.453855	0.66209
2	0.0536005	0.121382	0.23315		2	0.0477053	0.154653	0.246737		2	0.104769	0.333229	0.576339
3	0.036685	0.0861082	0.201566		3	0.00730377	0.0963824	0.207919		3	0.0287389	0.212856	0.490587
4	0.0350388	0.0547738	0.169983		4	0.00384474	0.0447928	0.16911		4	0.02134	0.105926	0.404837
5	0.0328847	0.0361565	0.138458		5	0.00110945	0.0151451	0.130356		5	0.011658	0.0423939	0.319245
6	0.0291221	0.0281784	0.107665		6	0	0.00370992	0.0925452		6	0	0.0151682	0.235641
7	0.0244789	0.025615	0.079834		7	0	0.000811152	0.0586114		7	0	0.00642041	0.16008
8	0.0197471	0.0242717	0.0575644		8	0	6.31423e-05	0.0322125		8	0	0.00183636	0.0996177
9	0.0154281	0.0220192	0.0416867		9	0	0	0.0147463		9	0	0	0.0565091
10	0.0117498	0.0188129	0.0311836		10	0	0	0.00500778		10	0	0	0.027993
11	0.00876198	0.0151756	0.0242797		11	0	0	0.000722414		11	0	0	0.00924864
12	0.00641721	0.0116438	0.0192867		12	0	0	0		12	0	0	0
13	0.00462534	0.00856381	0.0149556		13	0	0	0		13	0	0	0
14	0.00328476	0.00607899	0.0111165		14	0	0	0		14	0	0	0
	<18 years	18-29	30-39	40-49	50-59	60+
Quarantine duration	100% Adherence to quarantine
0	0.147895	0.152258	0.152258	0.16047	0.16047	0.171561
1	0.0991343	0.101135	0.101135	0.104899	0.104899	0.109984
2	0.0525341	0.0522794	0.0522794	0.0518001	0.0518001	0.0511528
3	0.0313699	0.0301006	0.0301006	0.0277119	0.0277119	0.0244858
4	0.0293958	0.0280482	0.0280482	0.0255121	0.0255121	0.0220869
5	0.0271365	0.0257638	0.0257638	0.0231805	0.0231805	0.0196915
6	0.0238539	0.0225959	0.0225959	0.0202282	0.0202282	0.0170306
7	0.0200506	0.0189932	0.0189932	0.017003	0.017003	0.0143152
8	0.0161749	0.0153218	0.0153218	0.0137164	0.0137164	0.0115481
9	0.0126371	0.0119706	0.0119706	0.0107163	0.0107163	0.0090223
10	0.00962428	0.00911669	0.00911669	0.00816143	0.00816143	0.00687127
11	0.00717694	0.00679842	0.00679842	0.00608607	0.00608607	0.00512398
12	0.00525634	0.00497911	0.00497911	0.00445739	0.00445739	0.00375277
13	0.00378862	0.0035888	0.0035888	0.00321276	0.00321276	0.00270489
14	0.00269055	0.00254865	0.00254865	0.00228159	0.00228159	0.00192092

### Sheet: PQT_RAg_Entry_Exit
	Incubation period					Incubation period					Incubation period
Quarantine duration: Asymptomatic	5.72	8.29	11.66		Quarantine duration: Symptomatic with self-isolation	5.72	8.29	11.66		Quarantine duration: Symptomatic with no self-isolation outside quarantine	5.72	8.29	11.66
0	0.103689	0.160495	0.255356		0	0.202485	0.241547	0.295467		0	0.38075	0.501982	0.664988
1	0.0709773	0.13519	0.234341		1	0.130895	0.202558	0.269806		1	0.246421	0.423802	0.611696
2	0.0326521	0.103143	0.210332		2	0.0449923	0.151847	0.239328		2	0.0874997	0.322003	0.548721
3	0.0157241	0.0683644	0.184039		3	0.00677391	0.0957803	0.205052		3	0.0227382	0.208728	0.47746
4	0.0157793	0.0374393	0.156288		4	0.00383198	0.0447011	0.168273		4	0.021103	0.10476	0.399845
5	0.016317	0.0202091	0.12778		5	0.00110943	0.0151428	0.130199		5	0.0116574	0.042341	0.317947
6	0.0155415	0.0144802	0.0995352		6	0	0.00370991	0.0925306		6	0	0.015168	0.235467
7	0.0137398	0.0145468	0.0738791		7	0	0.000811152	0.058611		7	0	0.00642041	0.160073
8	0.0114876	0.0157774	0.0533953		8	0	6.31423e-05	0.0322125		8	0	0.00183636	0.0996176
9	0.00921536	0.0157727	0.038901		9	0	0	0.0147463		9	0	0	0.0565091
10	0.00716221	0.0143786	0.0294051		10	0	0	0.00500778		10	0	0	0.027993
11	0.00542771	0.0121186	0.0231918		11	0	0	0.000722414		11	0	0	0.00924864
12	0.00402824	0.00958715	0.0186468		12	0	0	0		12	0	0	0
13	0.00293711	0.00720882	0.0145924		13	0	0	0		13	0	0	0
14	0.002109	0.00520301	0.0109168		14	0	0	0		14	0	0	0
	<18 years	18-29	30-39	40-49	50-59	60+
Quarantine duration	100% Adherence to quarantine
0	0.121562	0.12583	0.12583	0.133862	0.133862	0.14471
1	0.0818163	0.0844048	0.0844048	0.089276	0.089276	0.0958551
2	0.0348845	0.0354176	0.0354176	0.0364208	0.0364208	0.0377758
3	0.014105	0.0137184	0.0137184	0.0129907	0.0129907	0.012008
4	0.013618	0.0131019	0.0131019	0.0121306	0.0121306	0.0108187
5	0.013566	0.012909	0.012909	0.0116726	0.0116726	0.0100028
6	0.01273	0.0120586	0.0120586	0.0107951	0.0107951	0.00908861
7	0.0112543	0.0106607	0.0106607	0.00954367	0.00954367	0.008035
8	0.0094095	0.00891323	0.00891323	0.00797929	0.00797929	0.00671792
9	0.0075483	0.0071502	0.0071502	0.00640099	0.00640099	0.00538912
10	0.00586657	0.00555716	0.00555716	0.00497487	0.00497487	0.00418844
11	0.00444583	0.00421136	0.00421136	0.00377008	0.00377008	0.00317411
12	0.00329953	0.00312551	0.00312551	0.00279802	0.00279802	0.00235571
13	0.00240578	0.0022789	0.0022789	0.00204011	0.00204011	0.00171761
14	0.00172748	0.00163637	0.00163637	0.00146491	0.00146491	0.00123334
